# Shared genetic and environmental influences between the broad avoidant/restrictive food intake disorder phenotype and neurodevelopmental traits: a twin study

**DOI:** 10.64898/2026.06.19.26356081

**Authors:** Baiyu Qi, Liv Hog, Paul Lichtenstein, Sebastian Lundström, Henrik Larsson, Cynthia M. Bulik, Ralf Kuja-Halkola, Mark J. Taylor, Lisa Dinkler

## Abstract

**Importance:** Avoidant/restrictive food intake disorder (ARFID) is a feeding and eating disorder characterized by extremely restricted dietary variety and/or quantity resulting in significant physical health impairment and psychosocial dysfunction. ARFID frequently co-occurs with neurodevelopmental conditions, yet the extent to which this co-occurrence reflects shared genetic or environmental influences remains largely unknown, as few twin or genetic studies of ARFID have been conducted.

**Objective:** To examine the extent to which genetic and environmental influences contribute to the association between a broad ARFID phenotype and neurodevelopmental traits.

**Design, Setting, and Participants:** Population-based twin study using data from the Child and Adolescent Twin Study in Sweden, including 30,374 twins born 1992–2008.

**Main Outcomes and Measures:** A broad ARFID phenotype was identified using a composite measure derived from parent reports and national health registers between ages 6 and 12 years. Parents completed measures of neurodevelopmental traits at age 9 or 12 years, including autism (subdomains: social communication problems and restricted/repetitive behaviors), attention-deficit/hyperactivity disorder (ADHD, subdomains: inattention and impulsivity/hyperactivity), tic disorders, learning disorders, oppositional defiant disorder, conduct disorder, obsessive–compulsive disorder (OCD), sensory perception problems, and sleep problems. Phenotypic associations were estimated using polyserial correlations. Bivariate twin models decomposed variance and covariance into genetic and environmental components.

**Results:** Phenotypic correlations with the broad ARFID phenotype ranged from 0.18 (95% CI: 0.15-0.21) for OCD to 0.36 (95% CI: 0.33-0.38) for autism. Broad genetic correlations (rH; additive plus dominant genetic influences) ranged from 0.27 (95% CI: 0.21-0.33) for conduct disorder to 0.52 (95% CI: 0.44-0.60) for autism–restricted/repetitive behaviors. Genetic factors explained 77% to 95% of all phenotypic correlations. Non-shared environmental correlations were minimal to small, with the largest observed for autism (0.17; 95% CI: 0.08-0.26).

**Conclusions and Relevance:** The broad ARFID phenotype shares substantial genetic influences with a number of neurodevelopmental traits. These findings suggest that the frequent co-occurrence of ARFID with neurodevelopmental traits largely reflects shared genetic influences rather than overlapping environmental influences, supporting the conceptualization of ARFID within a broader neurodevelopmental framework.
