## Supplementary material for "Shared genetic and environmental influences between the broad avoidant/restrictive food intake disorder phenotype and neurodevelopmental traits: a twin study": eTables 1-7

### Sheet: List of etables
Table of content
eTable 1. Twin correlations between the broad ARFID phenotype and neurodevelopmental traits.
eTable 2. Twin assumption testing.
eTable 3. Differences in means and standard deviations of standardized neurodevelopmental trait scores between Twin 1 and Twin 2 in same-sex twin pairs.
eTable 4. Mean, SD, skewness, and kurtosis for each standardized neurodevelopmental trait.
eTable 5. Full results from ADE models for associations between the broad ARFID phenotype and neurodevelopmental traits.
eTable 6. Full results from ACE models for associations between the broad ARFID phenotype and neurodevelopmental traits.
eTable 7. Full results from AE models for associations between the broad ARFID phenotype and neurodevelopmental traits.

### Sheet: eTable 1
eTable 1. Twin correlations between the broad ARFID phenotype and neurodevelopmental traits.
Neurodevelopmental trait	rMZ (95% CI)	rDZ (95% CI)
Within-trait, cross-twin correlation for ARFID and each neurodevelopmental trait
ARFID	0.68 (0.57, 0.79)	0.14 (0.03, 0.26)
Autism – total score	0.68 (0.67, 0.69)	0.27 (0.25, 0.28)
Autism – social communication problems	0.67 (0.65, 0.68)	0.27 (0.25, 0.28)
Autism – RRBI	0.57 (0.55, 0.59)	0.17 (0.15, 0.18)
ADHD – total score	0.67 (0.65, 0.68)	0.24 (0.23, 0.26)
ADHD – inattention	0.58 (0.56, 0.60)	0.15 (0.13, 0.17)
ADHD – impulsivity/hyperactivity	0.67 (0.66, 0.69)	0.20 (0.18, 0.21)
Learning disorders	0.68 (0.67, 0.69)	0.12 (0.11, 0.14)
Tic disorders	0.40 (0.37, 0.42)	0.11 (0.09, 0.13)
ODD	0.58 (0.56, 0.60)	0.27 (0.26, 0.29)
Conduct disorder	0.60 (0.58, 0.61)	0.26 (0.24, 0.27)
OCD	0.27 (0.24, 0.30)	0.09 (0.07, 0.10)
Perception problems	0.52 (0.50, 0.54)	0.16 (0.14, 0.18)
Sleep problems	0.44 (0.41, 0.46)	0.13 (0.10, 0.17)
Cross-trait, cross-twin correlation between ARFID with each neurodevelopmental trait
Autism – total score	0.30 (0.26, 0.34)	0.16 (0.13, 0.19)
Autism – social communication problems	0.27 (0.23, 0.30)	0.15 (0.12, 0.18)
Autism – RRBI	0.31 (0.27, 0.35)	0.15 (0.12, 0.19)
ADHD – total score	0.31 (0.27, 0.35)	0.17 (0.14, 0.20)
ADHD – inattention	0.30 (0.26, 0.34)	0.15 (0.11, 0.19)
ADHD – impulsivity/hyperactivity	0.28 (0.24, 0.32)	0.15 (0.12, 0.19)
Learning disorders	0.22 (0.18, 0.26)	0.12 (0.09, 0.16)
Tic disorders	0.15 (0.10, 0.20)	0.10 (0.07, 0.14)
ODD	0.27 (0.23, 0.31)	0.19 (0.15, 0.22)
Conduct disorder	0.18 (0.14, 0.22)	0.11 (0.08, 0.15)
OCD	0.17 (0.13, 0.22)	0.07 (0.04, 0.11)
Perception problems	0.28 (0.24, 0.32)	0.16 (0.13, 0.19)
Sleep problems	0.14 (0.09, 0.19)	0.13 (0.1, 0.17)
ARFID: avoidant restrictive food intake disorder; RRBI: restricted/repetitive behavior and interests; ADHD: attention deficit hyperactivity disorder; ODD: oppositional defiant disorder; OCD: obsessive-compulsive disorder.
rMZ: correlation in monozygotic twins; rDZ: correlation in dizygotic twins; CI: confidence interval.

### Sheet: eTable 2
eTable 2. Twin assumption testing.
Base model	Test model	N parameters	-2LL	df	AIC	ΔLL	Δdf	p
Autism – total score
Sat 1	---	60	84801.1	60380	84921.1	---	---	---
Sat 1	Sat 2	52	84810.5	60388	84914.5	9.44549	8	0.306118
Sat 1	Sat 3	48	84828.1	60392	84924.1	27.0507	12	0.00759832
Sat 1	Sat 4	44	84854.6	60396	84942.6	53.4801	16	<0.001
Sat 1	Sat 5	42	85024.5	60398	85108.5	223.416	18	<0.001
Autism – social communication problems
Sat 1	---	60	86148.4	60688	86268.4	---	---	---
Sat 1	Sat 2	52	86157.5	60696	86261.5	9.11884	8	0.332371
Sat 1	Sat 3	48	86182.1	60700	86278.1	33.6866	12	0.000755693
Sat 1	Sat 4	44	86195.7	60704	86283.7	47.3552	16	<0.001
Sat 1	Sat 5	42	86290.7	60706	86374.7	142.286	18	<0.001
Autism – RRBI
Sat 1	---	60	85989.2	60424	86109.2	---	---	---
Sat 1	Sat 2	52	85999.8	60432	86103.8	10.5585	8	0.227992
Sat 1	Sat 3	48	86029.1	60436	86125.1	39.9316	12	<0.001
Sat 1	Sat 4	44	86079.6	60440	86167.6	90.4291	16	<0.001
Sat 1	Sat 5	42	86393.1	60442	86477.1	403.897	18	<0.001
ADHD – total score
Sat 1	---	60	85459.6	60264	85579.6	---	---	---
Sat 1	Sat 2	52	85470	60272	85574	10.4195	8	0.236808
Sat 1	Sat 3	48	85481.6	60276	85577.6	21.9617	12	0.0379514
Sat 1	Sat 4	44	85514.3	60280	85602.3	54.6575	16	<0.001
Sat 1	Sat 5	42	85601	60282	85685	141.357	18	<0.001
ADHD – inattention
Sat 1	---	60	86979.5	60336	87099.5	---	---	---
Sat 1	Sat 2	52	86991.4	60344	87095.4	11.8735	8	0.156939
Sat 1	Sat 3	48	87008.7	60348	87104.7	29.1833	12	0.00370031
Sat 1	Sat 4	44	87040.5	60352	87128.5	61.0455	16	<0.001
Sat 1	Sat 5	42	87106.2	60354	87190.2	126.773	18	<0.001
ADHD – impulsivity/hyperactivity
Sat 1	---	60	86334.5	60344	86454.5	---	---	---
Sat 1	Sat 2	52	86342.7	60352	86446.7	8.21755	8	0.412513
Sat 1	Sat 3	48	86350.2	60356	86446.2	15.7807	12	0.201489
Sat 1	Sat 4	44	86374.8	60360	86462.8	40.3778	16	0.000685546
Sat 1	Sat 5	42	86480.2	60362	86564.2	145.697	18	<0.001
Learning disorders
Sat 1	---	60	88126.6	60508	88246.6	---	---	---
Sat 1	Sat 2	52	88139.8	60516	88243.8	13.2409	8	0.103826
Sat 1	Sat 3	48	88176.3	60520	88272.3	49.7331	12	<0.001
Sat 1	Sat 4	44	88189.3	60524	88277.3	62.7474	16	<0.001
Sat 1	Sat 5	42	88243.9	60526	88327.9	117.396	18	<0.001
Tic disorders
Sat 1	---	60	87465.8	60444	87585.8	---	---	---
Sat 1	Sat 2	52	87476.1	60452	87580.1	10.2929	8	0.245064
Sat 1	Sat 3	48	87499.7	60456	87595.7	33.9424	12	0.000688801
Sat 1	Sat 4	44	87510.6	60460	87598.6	44.8149	16	<0.001
Sat 1	Sat 5	42	87553.7	60462	87637.7	87.9192	18	<0.001
ODD
Sat 1	---	60	87589.6	60424	87709.6	---	---	---
Sat 1	Sat 2	52	87598.7	60432	87702.7	9.12203	8	0.332107
Sat 1	Sat 3	48	87614.3	60436	87710.3	24.7096	12	0.0162605
Sat 1	Sat 4	44	87646	60440	87734	56.4252	16	<0.001
Sat 1	Sat 5	42	87718	60442	87802	128.423	18	<0.001
Conduct disorder
Sat 1	---	60	86836.9	60440	86956.9	---	---	---
Sat 1	Sat 2	52	86845	60448	86949	8.05403	8	0.42821
Sat 1	Sat 3	48	86912.4	60452	87008.4	75.5033	12	<0.001
Sat 1	Sat 4	44	86922.8	60456	87010.8	85.8187	16	<0.001
Sat 1	Sat 5	42	87009.7	60458	87093.7	172.718	18	<0.001
OCD
Sat 1	---	60	90340.2	60508	90460.2	---	---	---
Sat 1	Sat 2	52	90348.5	60516	90452.5	8.29927	8	0.404796
Sat 1	Sat 3	48	90493.6	60520	90589.6	153.333	12	<0.001
Sat 1	Sat 4	44	90506.1	60524	90594.1	165.828	16	<0.001
Sat 1	Sat 5	42	90633.6	60526	90717.6	293.404	18	<0.001
Perception problems
Sat 1	---	60	89012.9	60688	89132.9	---	---	---
Sat 1	Sat 2	52	89025	60696	89129	12.1463	8	0.144796
Sat 1	Sat 3	48	89078.6	60700	89174.6	65.6804	12	<0.001
Sat 1	Sat 4	44	89123.6	60704	89211.6	110.714	16	<0.001
Sat 1	Sat 5	42	89328.8	60706	89412.8	315.854	18	<0.001
Sleep problems
Sat 1	---	60	90277.7	60688	90397.7	---	---	---
Sat 1	Sat 2	52	90284.9	60696	90388.9	7.21676	8	0.513437
Sat 1	Sat 3	48	90289.7	60700	90385.7	11.997	12	0.445921
Sat 1	Sat 4	44	90315.4	60704	90403.4	37.6929	16	0.00167357
Sat 1	Sat 5	42	90436.9	60706	90520.9	159.175	18	<0.001
Note:
Sat1 = fully saturated model in which thresholds, continuous means, continuous standard deviations, and the full within- and cross-twin correlation structure were freely estimated by group and twin order.
Sat2 = Sat1 with twin 1 and twin 2 thresholds and continuous means constrained to be equal within same-sex groups.
Sat3 = Sat2 with twin 1 and twin 2 continuous standard deviations additionally constrained to be equal within same-sex groups.
Sat4 = Sat3 with thresholds and continuous means additionally constrained to be equal across MZ and DZ same-sex groups within sex.
Sat5 = Sat4 with continuous standard deviations additionally constrained to be equal across MZ and DZ same-sex groups within sex.
ARFID: avoidant restrictive food intake disorder; RRBI: restricted/repetitive behavior and interests; ADHD: attention-deficit/hyperactivity disorder; ODD: oppositional defiant disorder; OCD: obsessive-compulsive disorder.
-2LL: -2 log likelihood; AIC: Akaike’s Information Criterion; ΔLL: difference in log likelihood; Δdf: difference in degree of freedom.

### Sheet: e Table 3
eTable 3. Differences in means and standard deviations of standardized neurodevelopmental trait scores between Twin 1 and Twin 2 in same-sex twin pairs.
Trait	Twin Group	Complete Pairs	Twin 1 Mean	Twin 2 Mean	Mean Difference (T2-T1)	Paired Cohen's dz	Twin 1 SD	Twin 2 SD	SD Ratio (T2/T1)
Autism – total score	DZ-SS Male	2865	0.118	0.155	0.037	0.026	1.164	1.213	1.042
Autism – total score	DZ-SS Female	2481	-0.076	-0.064	0.011	0.011	0.885	0.883	0.998
Autism – total score	MZ Male	2177	0.057	0.066	0.008	0.01	1.026	1.012	0.987
Autism – total score	MZ Female	2356	-0.155	-0.138	0.017	0.024	0.736	0.779	1.059
Autism – social communication problems	DZ-SS Male	2881	0.108	0.137	0.029	0.02	1.157	1.194	1.032
Autism – social communication problems	DZ-SS Female	2496	-0.078	-0.054	0.024	0.023	0.873	0.906	1.038
Autism – social communication problems	MZ Male	2192	0.078	0.079	0	0	1.057	1.011	0.957
Autism – social communication problems	MZ Female	2363	-0.124	-0.112	0.012	0.017	0.785	0.825	1.05
Autism – RRBI	DZ-SS Male	2867	0.104	0.149	0.045	0.03	1.129	1.2	1.062
Autism – RRBI	DZ-SS Female	2485	-0.054	-0.066	-0.012	-0.01	0.919	0.888	0.966
Autism – RRBI	MZ Male	2180	0.005	0.032	0.027	0.029	0.986	1.026	1.041
Autism – RRBI	MZ Female	2356	-0.173	-0.153	0.021	0.026	0.689	0.732	1.063
ADHD – total score	DZ-SS Male	2858	0.128	0.186	0.058	0.042	1.085	1.148	1.058
ADHD – total score	DZ-SS Female	2478	-0.091	-0.077	0.014	0.012	0.929	0.923	0.994
ADHD – total score	MZ Male	2172	0.079	0.08	0	0	1.068	1.045	0.979
ADHD – total score	MZ Female	2352	-0.185	-0.177	0.008	0.012	0.802	0.803	1.001
ADHD – inattention	DZ-SS Male	2863	0.121	0.186	0.066	0.045	1.072	1.149	1.073
ADHD – inattention	DZ-SS Female	2480	-0.095	-0.069	0.026	0.021	0.923	0.935	1.013
ADHD – inattention	MZ Male	2175	0.071	0.072	0.001	0.001	1.049	1.024	0.976
ADHD – inattention	MZ Female	2355	-0.17	-0.171	-0.001	-0.002	0.827	0.837	1.011
ADHD – impulsivity/hyperactivity	DZ-SS Male	2863	0.111	0.147	0.035	0.025	1.104	1.138	1.03
ADHD – impulsivity/hyperactivity	DZ-SS Female	2483	-0.069	-0.069	0	0	0.949	0.928	0.978
ADHD – impulsivity/hyperactivity	MZ Male	2175	0.075	0.074	0	0	1.062	1.046	0.985
ADHD – impulsivity/hyperactivity	MZ Female	2352	-0.164	-0.147	0.017	0.024	0.792	0.813	1.027
Learning disorders	DZ-SS Male	2873	0.034	0.083	0.049	0.036	1.003	1.1	1.096
Learning disorders	DZ-SS Female	2489	-0.043	-0.016	0.027	0.02	0.977	1.003	1.027
Learning disorders	MZ Male	2182	0.043	0.019	-0.023	-0.029	1.012	0.986	0.975
Learning disorders	MZ Female	2357	-0.1	-0.081	0.019	0.024	0.869	0.907	1.043
Tic disorders	DZ-SS Male	2870	0.098	0.131	0.032	0.021	1.157	1.181	1.021
Tic disorders	DZ-SS Female	2484	-0.063	-0.09	-0.026	-0.023	0.861	0.825	0.957
Tic disorders	MZ Male	2181	0.057	0.096	0.04	0.034	1.046	1.131	1.081
Tic disorders	MZ Female	2356	-0.123	-0.109	0.014	0.016	0.776	0.796	1.026
ODD	DZ-SS Male	2869	0.104	0.109	0.005	0.004	1.089	1.101	1.011
ODD	DZ-SS Female	2482	-0.025	-0.015	0.009	0.008	0.98	0.976	0.996
ODD	MZ Male	2181	0.039	0.019	-0.02	-0.021	1.037	1.037	1
ODD	MZ Female	2356	-0.133	-0.104	0.029	0.033	0.833	0.893	1.072
Conduct disorder	DZ-SS Male	2870	0.079	0.086	0.008	0.006	1.15	1.195	1.039
Conduct disorder	DZ-SS Female	2483	-0.048	-0.036	0.012	0.011	0.857	0.934	1.09
Conduct disorder	MZ Male	2181	0.024	0.055	0.031	0.033	1.026	1.14	1.111
Conduct disorder	MZ Female	2356	-0.084	-0.079	0.005	0.007	0.777	0.8	1.03
OCD	DZ-SS Male	2873	0.012	0.047	0.034	0.024	0.995	1.17	1.176
OCD	DZ-SS Female	2489	0.024	0.008	-0.015	-0.011	1.083	0.985	0.909
OCD	MZ Male	2182	-0.001	-0.031	-0.03	-0.026	1.035	0.922	0.891
OCD	MZ Female	2357	-0.031	-0.019	0.012	0.011	0.872	0.943	1.081
Perception problems	DZ-SS Male	2881	0.061	0.106	0.045	0.031	1.09	1.177	1.08
Perception problems	DZ-SS Female	2496	-0.013	0.01	0.023	0.019	0.923	1.012	1.096
Perception problems	MZ Male	2192	-0.053	-0.015	0.039	0.04	0.901	0.961	1.066
Perception problems	MZ Female	2363	-0.085	-0.095	-0.01	-0.011	0.876	0.852	0.973
Sleep problems	DZ-SS Male	2881	0.051	0.059	0.009	0.006	1.087	1.095	1.007
Sleep problems	DZ-SS Female	2496	-0.001	-0.02	-0.019	-0.015	0.959	0.945	0.985
Sleep problems	MZ Male	2192	-0.041	-0.023	0.018	0.018	0.919	0.957	1.041
Sleep problems	MZ Female	2363	-0.054	-0.079	-0.025	-0.025	0.885	0.882	0.997

### Sheet: eTable 4
eTable 4. Mean, SD, skewness, and kurtosis for each standardized neurodevelopmental trait.
Neurodevelopmental trait	Mean	SD	Skewness	Kurtosis
Autism – total score	-0.0034307	0.993998	3.91567	20.3894
Autism – social communication problems	-0.0029616	0.993811	3.89868	20.4187
Autism – RRBI	-0.0032784	0.995002	3.55531	15.4772
ADHD – total score	-0.0019221	0.996747	2.26318	5.71351
ADHD – inattention	-0.0015175	0.997767	2.13539	4.49736
ADHD – impulsivity/hyperactivity	-0.0020819	0.996145	2.4624	6.7398
Learning disorders	-0.0029473	0.996361	2.57846	6.52892
Tic disorders	0.0018546	0.99989	3.5555	14.0939
ODD	-0.0024706	0.997217	2.4657	6.7437
Conduct disorder	-0.0017828	0.995	5.6365	41.7479
OCD	-0.0007275	0.9983	6.2449	44.8449
Perception problems	-0.0005609	0.9996	3.727	17.3176
Sleep problems	-0.0006294	0.998	3.9027	18.5322
ARFID: avoidant restrictive food intake disorder; RRBI: restricted/repetitive behavior and interests; ADHD: attention deficit hyperactivity disorder; ODD: oppositional defiant disorder; OCD: obsessive-compulsive disorder.
SD: standard deviation.

### Sheet: eTable 5
eTable 5. Full results from ADE models for associations between the broad ARFID phenotype and neurodevelopmental traits.
	Autism – total score	Autism – social communication problems	Autism – RRBI	ADHD – total score	ADHD – inattention	ADHD – impulsivity/hyperactivity	Learning disorders	Tic disorders	ODD	Conduct disorder	OCD	Perception problems	Sleep problems
Variance components for each trait
A (ARFID)	0.24 (0.06, 0.42)	0.61 (0.50, 0.73)	0.35 (0.05, 0.65)	0.34 (0.09, 0.58)	0.36 (0.02, 0.69)	0.67 (0.57, 0.76)	0.22 (-0.21, 0.64)	0.69 (0.60, 0.79)	0.36 (0.24, 0.48)	0.17 (0.01, 0.33)	0.19 (-0.16, 0.54)	0.37 (0.09, 0.65)	0.48 (0.13, 0.83)
D (ARFID)	0.41 (0.19, 0.64)	0 (---, ---)	0.31 (-0.02, 0.64)	0.35 (0.07, 0.63)	0.33 (-0.04, 0.70)	0 (---, ---)	0.49 (0.04, 0.94)	0 (---, ---)	0.35 (0.21, 0.49)	0.56 (0.37, 0.75)	0.54 (0.17, 0.91)	0.28 (-0.03, 0.60)	0.25 (-0.13, 0.63)
H (ARFID)	0.66 (0.54, 0.77)	0.61 (0.50, 0.73)	0.66 (0.54, 0.77)	0.69 (0.58, 0.79)	0.68 (0.58, 0.79)	0.67 (0.57, 0.76)	0.71 (0.60, 0.81)	0.69 (0.60, 0.79)	0.71 (0.61, 0.80)	0.73 (0.64, 0.82)	0.73 (0.64, 0.82)	0.65 (0.54, 0.77)	0.73 (0.63, 0.82)
E (ARFID)	0.34 (0.23, 0.46)	0.39 (0.27, 0.50)	0.34 (0.23, 0.46)	0.31 (0.21, 0.42)	0.32 (0.21, 0.42)	0.33 (0.24, 0.43)	0.29 (0.19, 0.40)	0.31 (0.21, 0.40)	0.29 (0.20, 0.39)	0.27 (0.18, 0.36)	0.27 (0.18, 0.36)	0.35 (0.23, 0.46)	0.27 (0.18, 0.37)
A (neurodevelopmental trait)	0.39 (0.32, 0.46)	0.39 (0.32, 0.46)	0.12 (0.05, 0.18)	0.31 (0.24, 0.38)	0.07 (0.01, 0.13)	0.12 (0.09, 0.16)	0.01 (-0.01, 0.03)	0.04 (---, ---)	0.51 (0.45, 0.57)	0.43 (0.36, 0.50)	0.08 (0, 0.15)	0.15 (0.08, 0.21)	0.06 (0.01, 0.11)
D (neurodevelopmental trait)	0.29 (0.22, 0.36)	0.28 (0.21, 0.35)	0.45 (0.38, 0.52)	0.36 (0.29, 0.43)	0.50 (0.44, 0.57)	0.55 (0.51, 0.58)	0.67 (0.64, 0.69)	0.35 (---, ---)	0.07 (0, 0.13)	0.16 (0.09, 0.24)	0.19 (0.10, 0.28)	0.37 (0.30, 0.44)	0.37 (0.31, 0.43)
H (neurodevelopmental trait)	0.68 (0.67, 0.69)	0.67 (0.65, 0.68)	0.57 (0.55, 0.59)	0.67 (0.65, 0.68)	0.57 (0.56, 0.59)	0.67 (0.66, 0.69)	0.67 (0.66, 0.69)	0.40 (0.37, 0.42)	0.58 (0.56, 0.60)	0.60 (0.58, 0.61)	0.27 (0.24, 0.30)	0.52 (0.50, 0.54)	0.42 (0.40, 0.45)
E (neurodevelopmental trait)	0.32 (0.31, 0.33)	0.33 (0.32, 0.35)	0.43 (0.41, 0.45)	0.33 (0.32, 0.35)	0.43 (0.41, 0.44)	0.33 (0.31, 0.34)	0.33 (0.31, 0.34)	0.60 (0.58, 0.63)	0.42 (0.40, 0.44)	0.40 (0.39, 0.42)	0.73 (0.07, 0.76)	0.48 (0.46, 0.50)	0.58 (0.55, 0.60)
Correlations
rPH	0.36 (0.33, 0.38)	0.33 (0.31, 0.36)	0.35 (0.32, 0.37)	0.35 (0.33, 0.38)	0.35 (0.32, 0.38)	0.3 (0.28, 0.33)	0.26 (0.23, 0.29)	0.21 (0.18, 0.23)	0.32 (0.29, 0.34)	0.19 (0.17, 0.22)	0.18 (0.15, 0.21)	0.31 (0.29, 0.34)	0.21 (0.18, 0.24)
rA	1 (1, 1)	0.56 (0.46, 0.65)	1 (1, 1)	1 (1, 1)	1 (1, 1)	1 (1, 1)	1 (1, 1)	1 (1, 1)	1 (1, 1)	1 (0.99, 1)	1 (0.95, 1)	1 (1, 1)	1 (1, 1)
rD	-0.02 (-0.40, 0.37)	---	0.31 (0.11, 0.52)	-0.02 (-0.41, 0.36)	0.37 (0.18, 0.56)	0.77 (---, ---)	0.35 (0.23, 0.47)	1 (---, ---)	-1 (-1, -1)	-0.31 (-0.81, 0.19)	0.16 (-0.19, 0.51)	0.18 (-0.11, 0.48)	-0.01 (-0.42, 0.40)
rH	0.45 (0.39, 0.51)	0.43 (0.36, 0.49)	0.52 (0.44, 0.60)	0.46 (0.40, 0.53)	0.49 (0.42, 0.57)	0.43 (0.37, 0.49)	0.35 (0.28, 0.41)	0.33 (0.30, 0.35)	0.43 (0.36, 0.50)	0.27 (0.21, 0.33)	0.39 (0.29, 0.49)	0.51 (0.42, 0.59)	0.29 (0.21, 0.38)
rE	0.17 (0.08, 0.26)	0.16 (0.08, 0.25)	0.08 (-0.01, 0.18)	0.12 (0.02, 0.22)	0.11 (0.01, 0.22)	0.05 (-0.05, 0.14)	0.07 (-0.04, 0.18)	0.08 (0.04, 0.12)	0.12 (0.02, 0.22)	0.04 (-0.06, 0.14)	0.02 (-0.07, 0.11)	0.04 (-0.06, 0.14)	0.12 (0.01, 0.23)
Contributions to rPH
Absolute amount of rPH due to A	0.31 (0.19, 0.43)	0.27 (0.24, 0.31)	0.20 (0.09, 0.31)	0.32 (0.20, 0.44)	0.16 (0.05, 0.27)	0.29 (0.25, 0.32)	0.04 (-0.04, 0.13)	0.17 (---, ---)	0.43 (0.38, 0.48)	0.27 (0.15, 0.40)	0.12 (0.01, 0.23)	0.24 (0.13, 0.34)	0.17 (0.06, 0.27)
Absolute amount of rPH due to D	-0.01 (-0.14, 0.13)	0 (---, ---)	0.12 (0, 0.24)	-0.01 (-0.14, 0.13)	0.15 (0.03, 0.27)	0 (---, ---)	0.20 (0.10, 0.30)	0 (---, ---)	-0.15 (-0.20, -0.10)	-0.09 (-0.23, 0.04)	0.05 (-0.08, 0.18)	0.06 (-0.06, 0.18)	0 (-0.13, 0.12)
Absolute amount of rPH due to H	0.30 (0.26, 0.34)	0.27 (0.24, 0.31)	0.32 (0.28, 0.36)	0.31 (0.27, 0.35)	0.31 (0.27, 0.35)	0.29 (0.25, 0.32)	0.24 (0.20, 0.28)	0.17 (0.17, 0.17)	0.27 (0.23, 0.31)	0.18 (0.14, 0.22)	0.17 (0.13, 0.22)	0.29 (0.25, 0.34)	0.16 (0.11, 0.21)
Absolute amount of rPH due to E	0.06 (0.03, 0.09)	0.06 (0.03, 0.09)	0.03 (0, 0.07)	0.04 (0, 0.07)	0.04 (0, 0.08)	0.02 (-0.02, 0.05)	0.02 (-0.01, 0.05)	0.03 (0.02, 0.05)	0.04 (0.01, 0.08)	0.01 (-0.02, 0.04)	0.01 (-0.03, 0.05)	0.02 (-0.02, 0.06)	0.05 (0, 0.09)
% of rPH due to A	0.86 (0.52, 1)	0.82 (0.73, 0.91)	0.57 (0.27, 0.88)	0.92 (0.56, 1.27)	0.45 (0.13, 0.77)	0.95 (0.86, 1)	0.15 (-0.17, 0.48)	0.83 (---, ---)	1 (1, 1)	1 (0.75, 1)	0.66 (0.03, 1)	0.76 (0.41, 1)	0.79 (0.28, 1)
% of rPH due to D	-0.02 (-0.38, 0.35)	0 (---, ---)	0.33 (-0.01, 0.67)	-0.02 (-0.40, 0.36)	0.43 (0.08, 0.78)	0 (---, ---)	0.77 (0.41, 1)	0 (---, ---)	-0.49 (-0.66, -0.32)	-0.49 (-1, 0.23)	0.29 (-0.42, 1)	0.19 (-0.19, 0.58)	-0.02 (-0.6, 0.56)
% of rPH due to H	0.84 (0.75, 0.93)	0.82 (0.73, 0.91)	0.91 (0.8, 1)	0.89 (0.80, 0.99)	0.88 (0.78, 0.99)	0.95 (0.85, 1)	0.92 (0.79, 1)	0.83 (0.78, 0.88)	0.87 (0.76, 0.98)	0.93 (0.77, 1)	0.95 (0.72, 1)	0.95 (0.82, 1)	0.77 (0.56, 0.98)
% of rPH due to E	0.16 (0.07, 0.25)	0.18 (0.09, 0.27)	0.09 (-0.01, 0.20)	0.11 (0.01, 0.20)	0.12 (0.01, 0.22)	0.05 (-0.05, 0.15)	0.08 (-0.04, 0.21)	0.17 (0.12, 0.22)	0.13 (0.02, 0.24)	0.07 (-0.09, 0.23)	0.05 (-0.18, 0.28)	0.05 (-0.07, 0.18)	0.23 (0.02, 0.44)
Note. Estimates are presented as point estimate (95% CI). Some parameters reached boundary values or had non-estimable confidence intervals due to limited information to separate additive and dominance genetic effects in the bivariate ADE models. These boundary estimates do not affect interpretation of the total genetic correlation (rH).
ARFID: avoidant restrictive food intake disorder; RRBI: restricted/repetitive behavior and interests; ADHD: attention deficit hyperactivity disorder; ODD: oppositional defiant disorder; OCD: obsessive-compulsive disorder.
A: additive genetic effects; D: dominance genetic effects; E: nonshared environmental effects.
rPH: phenotypic correlation
rA: correlation between ARFID and neurodevelopmental traits due to additive genetic effects
rD: correlation between ARFID and neurodevelopmental traits due to dominance genetic effects
rH: correlation between ARFID and neurodevelopmental traits due to additive and dominance genetic effects
rE: correlation between ARFID and neurodevelopmental traits due to nonshared environmental effects

### Sheet: eTable 6
eTable 6. Full results from ACE models for associations between the broad ARFID phenotype and neurodevelopmental traits.
	Autism – total score	Autism – social communication problems	Autism – RRBI	ADHD – total score	ADHD – inattention	ADHD – impulsivity/hyperactivity	Learning disorders	Tic disorders	ODD	Conduct disorder	OCD	Perception problems	Sleep problems
Variance components for each trait
A (ARFID)	0.58 (0.46, 0.69)	0.61 (0.5, 0.72)	0.6 (0.49, 0.71)	0.63 (0.52, 0.74)	0.63 (0.52, 0.74)	0.66 (0.56, 0.76)	0.65 (0.54, 0.75)	0.69 (0.60, 0.79)	0.65 (0.54, 0.75)	0.68 (0.58, 0.77)	0.69 (0.59, 0.78)	0.59 (0.48, 0.70)	0.68 (0.58, 0.78)
C (ARFID)	0 (0, 0)	0 (0, 0)	0 (0, 0)	0 (0, 0)	0 (0, 0)	0 (0, 0)	0 (0, 0)	0 (0, 0)	0 (0, 0)	0 (0, 0)	0 (0, 0)	0 (0, 0)	0 (0, 0)
E (ARFID)	0.42 (0.31, 0.54)	0.39 (0.28, 0.5)	0.4 (0.29, 0.51)	0.37 (0.26, 0.48)	0.37 (0.26, 0.48)	0.34 (0.24, 0.44)	0.35 (0.25, 0.46)	0.31 (0.21, 0.40)	0.35 (0.25, 0.46)	0.32 (0.23, 0.42)	0.31 (0.22, 0.41)	0.41 (0.30, 0.52)	0.32 (0.22, 0.42)
A (neurodevelopmental trait)	0.66 (0.64, 0.67)	0.65 (0.63, 0.66)	0.5 (0.47, 0.52)	0.64 (0.62, 0.65)	0.51 (0.49, 0.53)	0.62 (0.60, 0.64)	0.59 (0.57, 0.61)	0.34 (0.31, 0.36)	0.57 (0.56, 0.59)	0.58 (0.56, 0.60)	0.23 (0.21, 0.25)	0.46 (0.43, 0.48)	0.34 (0.32, 0.37)
C (neurodevelopmental trait)	0 (0, 0)	0 (0, 0)	0 (0, 0)	0 (0, 0)	0 (0, 0)	0 (0, 0)	0 (0, 0)	0 (0, 0)	0 (0, 0)	0 (0, 0)	0 (0, 0)	0 (0, 0)	0 (0, 0)
E (neurodevelopmental trait)	0.34 (0.33, 0.36)	0.35 (0.34, 0.37)	0.5 (0.48, 0.53)	0.36 (0.35, 0.38)	0.49 (0.47, 0.51)	0.38 (0.36, 0.40)	0.41 (0.39, 0.43)	0.66 (0.64, 0.69)	0.43 (0.41, 0.44)	0.42 (0.40, 0.44)	0.77 (0.75, 0.79)	0.54 (0.52, 0.57)	0.66 (0.63, 0.68)
Correlations
rPH	0.36 (0.34, 0.39)	0.33 (0.31, 0.36)	0.35 (0.33, 0.38)	0.36 (0.33, 0.38)	0.35 (0.33, 0.38)	0.31 (0.28, 0.34)	0.27 (0.24, 0.30)	0.21 (0.18, 0.23)	0.32 (0.29, 0.35)	0.19 (0.17, 0.22)	0.18 (0.15, 0.21)	0.31 (0.29, 0.34)	0.21 (0.19, 0.24)
rA	0.51 (0.44, 0.59)	0.45 (0.38, 0.52)	0.60 (0.51, 0.68)	0.53 (0.46, 0.60)	0.56 (0.48, 0.65)	0.49 (0.41, 0.56)	0.42 (0.34, 0.50)	0.37 (0.28, 0.46)	0.50 (0.43, 0.58)	0.31 (0.25, 0.38)	0.42 (0.32, 0.52)	0.60 (0.51, 0.70)	0.40 (0.31, 0.50)
rC	---	0.89 (-1, 1)	0.58 (-1, 1)	-1 (-1, 1)	---	1 (-1, 1)	0.98 (-1, 1)	---	0.07 (-1, 1)	---	0.02 (-1, 1)	-0.49 (-1, 1)	0.08 (-1, 1)
rE	0.12 (0.04, 0.20)	0.14 (0.05, 0.22)	0.06 (-0.03, 0.14)	0.06 (-0.03, 0.15)	0.08 (-0.01, 0.17)	-0.01 (-0.11, 0.09)	0.02 (-0.08, 0.11)	0.06 (-0.03, 0.16)	0.03 (-0.06, 0.12)	-0.01 (-0.09, 0.08)	0.03 (-0.05, 0.11)	0 (-0.08, 0.08)	0.04 (-0.05, 0.13)
Contributions to rPH
Absolute amount of rPH due to A	0.32 (0.28, 0.35)	0.28 (0.25, 0.32)	0.33 (0.29, 0.36)	0.33 (0.30, 0.37)	0.32 (0.28, 0.36)	0.31 (0.27, 0.35)	0.26 (0.22, 0.30)	0.18 (0.13, 0.22)	0.30 (0.26, 0.34)	0.20 (0.16, 0.23)	0.17 (0.13, 0.21)	0.31 (0.27, 0.35)	0.19 (0.15, 0.24)
Absolute amount of rPH due to C	0 (0, 0)	0.05 (0.02, 0.08)	0 (0, 0)	0 (0, 0)	0 (0, 0)	0 (0, 0)	0 (0, 0)	0 (0, 0)	0 (0, 0)	0 (0, 0)	0 (0, 0)	0 (0, 0)	0 (0, 0)
Absolute amount of rPH due to E	0.05 (0.01, 0.08)	0.85 (0.76, 0.94)	0.03 (-0.01, 0.06)	0.02 (-0.01, 0.06)	0.03 (0, 0.07)	0 (-0.04, 0.03)	0.01 (-0.03, 0.04)	0.03 (-0.01, 0.07)	0.01 (-0.02, 0.05)	0 (-0.03, 0.03)	0.01 (-0.03, 0.05)	0 (-0.04, 0.04)	0.02 (-0.02, 0.06)
% of rPH due to A	0.87 (0.79, 0.96)	0.85 (0.76, 0.93)	0.93 (0.82, 1)	0.94 (0.84, 1)	0.90 (0.8, 1)	1.01 (0.9, 1)	0.97 (0.84, 1)	0.86 (0.66, 1)	0.96 (0.85, 1)	1 (0.86, 1)	0.92 (0.71, 1)	1 (0.88, 1)	0.91 (0.72, 1)
% of rPH due to C	0 (0, 0)	0 (0, 0)	0 (0, 0)	0 (0, 0)	0 (0, 0)	0 (0, 0)	0 (0, 0)	0 (0, 0)	0 (0, 0)	0 (0, 0)	0 (0, 0)	0 (0, 0)	0 (0, 0)
% of rPH due to E	0.13 (0.04, 0.21)	0.15 (0.06, 0.24)	0.07 (-0.03, 0.18)	0.06 (-0.03, 0.16)	0.10 (-0.01, 0.20)	-0.01 (-0.12, 0.1)	0.03 (-0.11, 0.16)	0.14 (-0.06, 0.34)	0.04 (-0.07, 0.15)	-0.01 (-0.17, 0.14)	0.08 (-0.14, 0.29)	1 (0.88, 1.12)	0.09 (-0.10, 0.28)
Note. Estimates are presented as point estimate (95% CI). Shared environmental variance (C) was near zero in one or both traits, resulting in weak identification of the shared environmental correlation (rC).
ARFID: avoidant restrictive food intake disorder; RRBI: restricted/repetitive behavior and interests; ADHD: attention deficit hyperactivity disorder; ODD: oppositional defiant disorder; OCD: obsessive-compulsive disorder.
A: additive genetic effects; C: shared environmental effects; E: nonshared environmental effects.
rPH: phenotypic correlation
rA: correlation between ARFID and neurodevelopmental traits due to additive genetic effects
rC: correlation between ARFID and neurodevelopmental traits due to shared environmental effects
rE: correlation between ARFID and neurodevelopmental traits due to nonshared environmental effects

### Sheet: eTable 7
eTable 7. Full results from AE models for associations between the broad ARFID phenotype and neurodevelopmental traits.
	Autism – total score	Autism – social communication problems	Autism – RRBI	ADHD – total score	ADHD – inattention	ADHD – impulsivity/hyperactivity	Learning disorders	Tic disorders	ODD	Conduct disorder	OCD	Perception problems	Sleep problems
Variance components for each trait
A (ARFID)	0.58 (0.46, 0.69)	0.61 (0.50, 0.72)	0.60 (0.49, 0.71)	0.63 (0.52, 0.74)	0.63 (0.52, 0.74)	0.66 (0.56, 0.76)	0.65 (0.54, 0.75)	0 (---, ---)	0.65 (0.54, 0.75)	0.68 (0.58, 0.77)	0.69 (0.59, 0.78)	0 (0, 0)	0.68 (0.58, 0.78)
E (ARFID)	0.42 (0.31, 0.54)	0.39 (0.28, 0.50)	0.40 (0.29, 0.51)	0.37 (0.26, 0.48)	0.37 (0.26, 0.48)	0.34 (0.24, 0.44)	0.35 (0.25, 0.46)	1 (---, ---)	0.35 (0.25, 0.46)	0.32 (0.23, 0.42)	0.31 (0.22, 0.41)	1 (1, 1)	0.32 (0.22, 0.42)
A (neurodevelopmental trait)	0.66 (0.64, 0.67)	0.65 (0.63, 0.66)	0.50 (0.47, 0.52)	0.64 (0.62, 0.65)	0.51 (0.49, 0.53)	0.62 (0.60, 0.64)	0.59 (0.57, 0.61)	0.33 (0.31, 0.35)	0.57 (0.56, 0.59)	0.58 (0.56, 0.60)	0.23 (0.21, 0.25)	0.43 (0.41, 0.46)	0.34 (0.32, 0.37)
E (neurodevelopmental trait)	0.34 (0.33, 0.36)	0.35 (0.34, 0.37)	0.50 (0.48, 0.53)	0.36 (0.35, 0.38)	0.49 (0.47, 0.51)	0.38 (0.36, 0.40)	0.41 (0.39, 0.43)	0.67 (0.65, 0.69)	0.43 (0.41, 0.44)	0.42 (0.40, 0.44)	0.77 (0.75, 0.79)	0.57 (0.54, 0.59)	0.66 (0.63, 0.68)
Correlations
rPH	0.36 (0.34, 0.39)	0.33 (0.31, 0.36)	0.35 (0.33, 0.38)	0.36 (0.33, 0.38)	0.35 (0.33, 0.38)	0.31 (0.28, 0.34)	0.27 (0.24, 0.30)	0.19 (0.16, 0.22)	0.32 (0.29, 0.35)	0.19 (0.17, 0.22)	0.18 (0.15, 0.21)	0.27 (0.25, 0.3)	0.21 (0.19, 0.24)
rA	0.51 (0.44, 0.59)	0.45 (0.38, 0.52)	0.60 (0.51, 0.68)	0.53 (0.46, 0.60)	0.56 (0.48, 0.65)	0.49 (0.41, 0.56)	0.42 (0.34, 0.50)	-0.40 (-0.60, -0.20)	0.50 (0.43, 0.58)	0.31 (0.25, 0.38)	0.42 (0.32, 0.52)	--- (---, ---)	0.40 (0.31, 0.50)
rE	0.12 (0.04, 0.2)	0.14 (0.05, 0.22)	0.06 (-0.03, 0.14)	0.06 (-0.03, 0.15)	0.08 (-0.01, 0.17)	-0.01 (-0.11, 0.09)	0.02 (-0.08, 0.11)	0.23 (0.20, 0.27)	0.03 (-0.06, 0.12)	-0.01 (-0.09, 0.08)	0.03 (-0.05, 0.11)	0.37 (0.33, 0.4)	0.04 (-0.05, 0.13)
Contributions to rPH
Absolute amount of rPH due to A	0.32 (0.28, 0.35)	0.28 (0.25, 0.32)	0.33 (0.29, 0.36)	0.33 (0.30, 0.37)	0.32 (0.28, 0.36)	0.31 (0.27, 0.35)	0.26 (0.22, 0.30)	0 (---, ---)	0.30 (0.26, 0.34)	0.20 (0.16, 0.23)	0.17 (0.13, 0.21)	0 (0, 0)	0.19 (0.15, 0.24)
Absolute amount of rPH due to E	0.05 (0.01, 0.08)	0.05 (0.02, 0.08)	0.03 (-0.01, 0.06)	0.02 (-0.01, 0.06)	0.03 (0, 0.07)	0 (-0.04, 0.03)	0.01 (-0.03, 0.04)	0.19 (0.16, 0.22)	0.01 (-0.02, 0.05)	0 (-0.03, 0.03)	0.01 (-0.03, 0.05)	0.27 (0.25, 0.30)	0.02 (-0.02, 0.06)
% of rPH due to A	0.87 (0.79, 0.96)	0.85 (0.76, 0.94)	0.93 (0.82, 1)	0.94 (0.84, 1)	0.90 (0.80, 1)	1 (0.9, 1)	0.97 (0.84, 1)	0 (---, ---)	0.96 (0.85, 1)	1 (0.86, 1)	0.92 (0.71, 1)	0 (0, 0)	0.91 (0.72, 1)
% of rPH due to E	0.13 (0.04, 0.21)	0.15 (0.06, 0.24)	0.07 (-0.03, 0.18)	0.06 (-0.03, 0.16)	0.10 (-0.01, 0.20)	0 (-0.12, 0.1)	0.03 (-0.11, 0.16)	1 (---, ---)	0.04 (-0.07, 0.15)	0 (-0.17, 0.14)	0.08 (-0.14, 0.29)	1 (1, 1)	0.09 (-0.10, 0.28)
Note. Estimates are presented as point estimate (95% CI).
ARFID: avoidant restrictive food intake disorder; RRBI: restricted/repetitive behavior and interests; ADHD: attention deficit hyperactivity disorder; ODD: oppositional defiant disorder; OCD: obsessive-compulsive disorder.
A: additive genetic effects; E: nonshared environmental effects.
rPH: phenotypic correlation
rA: correlation between ARFID and neurodevelopmental traits due to additive genetic effects
rE: correlation between ARFID and neurodevelopmental traits due to nonshared environmental effects
